# Epigenetic Aging Clocks Associate with Cognitive Status but Not Cognitive Decline: Evidence from the Parkinson’s Progression Markers Initiative

**DOI:** 10.64898/2026.05.11.26352912

**Authors:** Bowen Feng, Andy Gao, Jingyun Yang

## Abstract

Cognitive impairment is a major source of disability in Parkinsonian disorders, yet biomarkers that distinguish cognitive status from cognitive decline remain limited. DNA methylation-based epigenetic aging measures capture complementary dimensions of biological aging, but it remains unclear whether they primarily reflect stable differences in cognitive vulnerability or longitudinal cognitive change. We examined associations between epigenetic aging measures and global cognition in the Parkinson’s Progression Markers Initiative (PPMI) cohort. Seven epigenetic aging measures were derived from peripheral blood DNA methylation data, and cognition was assessed longitudinally using the Montreal Cognitive Assessment (MoCA). Linear mixed-effects models were applied in complementary frameworks, including baseline-plus-change-from-baseline models and within-person versus between-person decomposition models. Secondary analyses included baseline clock-by-time interaction models and a decline-focused sensitivity analysis. Across analyses, higher epigenetic aging was consistently associated with lower overall MoCA scores. In the baseline-plus-change-from-baseline models, the analytic baseline component showed the dominant signal, whereas the change-from-baseline terms were not significant after false discovery rate correction. In the within-person versus between-person decomposition models, associations were concentrated in the between-person component, while within-person deviation terms were not significant. Secondary analyses were consistent with this pattern. Together, these findings suggest that blood-based epigenetic aging measures may be more informative as biomarkers of cognitive status or vulnerability than as markers of short-term cognitive progression. Larger studies with longer follow-up and more detailed cognitive phenotyping are needed to clarify their longitudinal relevance.
