## Supplementary tables for "Epigenetic Aging Clocks Associate with Cognitive Status but Not Cognitive Decline: Evidence from the Parkinson’s Progression Markers Initiative"

### Sheet: Table S1
Table S1. Associations of baseline epigenetic aging measures and change-from-baseline in epigenetic aging measures with longitudinal MoCA scores
clock	beta_bl	se_bl	t_bl	p_bl	beta_chg	se_chg	t_chg	p_chg	p_bl_fdr	p_chg_fdr
AltumAge	-0.8361	0.1008	-8.291	8.161e-16	-0.0266	0.0225	-1.1829	0.2371	9.522e-16	0.5181
Horvathv1	-0.8569	0.1012	-8.4702	2.151e-16	-0.0725	0.0278	-2.6072	0.0093	3.011e-16	0.0649
Hannum	-0.9022	0.1019	-8.8573	1.086e-17	-0.003	0.0274	-0.1082	0.9139	2.534e-17	0.9139
PhenoAge	-0.8791	0.0999	-8.7989	1.692e-17	-0.0339	0.0185	-1.8314	0.0673	2.962e-17	0.2357
DunedinPACE	-0.5921	0.1035	-5.7212	1.736e-08	-1.0498	1.2362	-0.8493	0.3959	1.736e-08	0.5181
GrimAge_v1	-1.0273	0.0991	-10.3698	3.588e-23	-0.0309	0.0404	-0.7657	0.4441	1.256e-22	0.5181
GrimAge_v2	-1.0243	0.0986	-10.388	3.011e-23	-0.0331	0.0349	-0.95	0.3424	1.256e-22	0.5181
Results are from linear mixed-effects models including both the baseline value of each epigenetic aging measure and its change from baseline as time-varying predictors of longitudinal Montreal Cognitive Assessment (MoCA) total score. Baseline refers to the analytic baseline, defined as the first visit at which both MoCA total score and the corresponding epigenetic aging measure were available. be…

### Sheet: Table S2
Table S2. Within-person and between-person decomposition models for associations between epigenetic aging measures and longitudinal MoCA scores.
clock	term	beta	se	t	p	p_fdr
AltumAge	clock_mean	-0.78726	0.110779	-7.10657	3.56272e-12	4.15651e-12
Horvathv1	clock_mean	-0.841273	0.111363	-7.55435	1.67999e-13	2.35199e-13
Hannum	clock_mean	-0.861196	0.112944	-7.62499	1.01421e-13	1.77486e-13
PhenoAge	clock_mean	-0.853168	0.111049	-7.68283	6.86248e-14	1.60125e-13
DunedinPACE	clock_mean	-0.615823	0.117677	-5.23317	2.34486e-07	2.34486e-07
GrimAge_v1	clock_mean	-0.955068	0.108194	-8.82737	1.29493e-17	4.53225e-17
GrimAge_v2	clock_mean	-0.961881	0.107506	-8.94724	5.04457e-18	3.5312e-17
AltumAge	clock_wc	-0.340818	0.373077	-0.913531	0.361186	0.844036
Horvathv1	clock_wc	-0.234407	0.388151	-0.603906	0.54604	0.844036
Hannum	clock_wc	0.0756812	0.38459	0.196784	0.844036	0.844036
PhenoAge	clock_wc	0.378501	0.314268	1.20439	0.228726	0.844036
DunedinPACE	clock_wc	0.0654857	0.265499	0.246652	0.805229	0.844036
GrimAge_v1	clock_wc	0.168104	0.554199	0.303328	0.761707	0.844036
GrimAge_v2	clock_wc	0.19721	0.480017	0.410839	0.681283	0.844036
AltumAge	t_years:clock_mean	-0.0440795	0.0564164	-0.781324	0.434992	0.607494
Horvathv1	t_years:clock_mean	-0.0223928	0.0562082	-0.39839	0.690517	0.690517
Hannum	t_years:clock_mean	-0.080157	0.0563608	-1.42221	0.155607	0.400632
PhenoAge	t_years:clock_mean	-0.0753085	0.0565985	-1.33057	0.183958	0.400632
DunedinPACE	t_years:clock_mean	0.0368538	0.0573393	0.642731	0.520709	0.607494
GrimAge_v1	t_years:clock_mean	-0.0721661	0.0557642	-1.29413	0.196232	0.400632
GrimAge_v2	t_years:clock_mean	-0.0674538	0.0559961	-1.20462	0.228933	0.400632
AltumAge	t_years:clock_wc	0.0825886	0.323452	0.255335	0.798513	0.931598
Horvathv1	t_years:clock_wc	-0.259394	0.335337	-0.773533	0.439369	0.615116
Hannum	t_years:clock_wc	-0.00235258	0.329373	-0.0071426	0.994302	0.994302
PhenoAge	t_years:clock_wc	-0.582935	0.271026	-2.15085	0.0317038	0.221927
DunedinPACE	t_years:clock_wc	-0.221703	0.230945	-0.95998	0.337281	0.590242
GrimAge_v1	t_years:clock_wc	-0.440556	0.458287	-0.96131	0.336648	0.590242
GrimAge_v2	t_years:clock_wc	-0.401719	0.403531	-0.99551	0.319739	0.590242
Results are from linear mixed-effects models decomposing each epigenetic aging measure into between-person and within-person components. Within-person and between-person components were calculated using observations from the analytic baseline onward. The clock_mean term represents the subject-specific mean epigenetic aging measure across visits and estimates the between-person association with lo…

### Sheet: Table S3
Table S3. Baseline epigenetic aging measures, clock-by-time interactions, and longitudinal MoCA scores.
clock	beta_clock	se_clock	t_clock	p_clock	beta_slope_int	se_slope_int	t_slope_int	p_slope_int	p_clock_fdr	p_slope_fdr
AltumAge	-0.801	0.1096	-7.3118	9.027e-13	-0.0284	0.0554	-0.5124	0.6086	1.053e-12	0.8031
Horvathv1	-0.8417	0.1098	-7.6632	7.855e-14	0.0095	0.0557	0.1708	0.8645	1.833e-13	0.8645
Hannum	-0.8408	0.1113	-7.5538	1.675e-13	-0.0739	0.0555	-1.3319	0.1835	2.93e-13	0.512
PhenoAge	-0.8125	0.1094	-7.4254	4.149e-13	-0.0631	0.0557	-1.132	0.2582	5.809e-13	0.512
DunedinPACE	-0.6049	0.1121	-5.395	1.008e-07	0.0222	0.0553	0.4013	0.6884	1.008e-07	0.8031
GrimAge_v1	-0.9747	0.1087	-8.9667	4.289e-18	-0.0644	0.0563	-1.144	0.2532	1.501e-17	0.512
GrimAge_v2	-0.9749	0.1081	-9.0157	2.921e-18	-0.0596	0.0565	-1.0536	0.2926	1.501e-17	0.512
Results are from linear mixed-effects models evaluating associations of baseline epigenetic aging measures with longitudinal Montreal Cognitive Assessment (MoCA) total score and with rate of MoCA change over time. Baseline refers to the analytic baseline, defined as the first visit at which both MoCA total score and the corresponding epigenetic aging measure were available. The beta_clock and se_…

### Sheet: Table S4
Table S4. Decline-focused sensitivity models for associations between baseline epigenetic aging, change-from-baseline in epigenetic aging, and longitudinal MoCA scores.
clock	beta_bl	se_bl	t_bl	p_bl	beta_decline_int	se_decline_int	t_decline_int	p_decline_int	beta_chg	se_chg	t_chg	p_chg	p_bl_fdr	p_decline_fdr	p_chg_fdr
AltumAge	-0.8032	0.1095	-7.3341	7.751e-13	-0.0437	0.0565	-0.7735	0.4396	-0.0302	0.0229	-1.317	0.1881	9.043e-13	0.6155	0.439
Horvathv1	-0.8459	0.1098	-7.7041	5.879e-14	-0.0145	0.0561	-0.2579	0.7966	-0.0737	0.0282	-2.615	0.0091	1.372e-13	0.7966	0.0634
Hannum	-0.8412	0.1113	-7.5576	1.63e-13	-0.0765	0.0561	-1.3638	0.1733	-0.0086	0.0277	-0.3118	0.7552	2.852e-13	0.4768	0.7552
PhenoAge	-0.8166	0.1094	-7.4617	3.225e-13	-0.0787	0.0561	-1.4016	0.1617	-0.0376	0.0187	-2.01	0.0447	4.515e-13	0.4768	0.1565
DunedinPACE	-0.6061	0.1121	-5.4044	9.588e-08	0.018	0.0555	0.3241	0.746	-1.0124	1.2414	-0.8156	0.4149	9.588e-08	0.7966	0.4929
GrimAge_v1	-0.9751	0.1087	-8.9679	4.252e-18	-0.0657	0.0562	-1.169	0.243	-0.0324	0.0404	-0.8025	0.4225	1.488e-17	0.4768	0.4929
GrimAge_v2	-0.9756	0.1082	-9.0186	2.853e-18	-0.0621	0.0565	-1.0987	0.2725	-0.0349	0.0349	-0.9999	0.3176	1.488e-17	0.4768	0.4929
Results are from decline-focused sensitivity models evaluating whether analytic-baseline epigenetic aging measures were associated with the rate of change in longitudinal Montreal Cognitive Assessment (MoCA) total score after accounting for change from baseline in the corresponding epigenetic aging measure. Baseline refers to the analytic baseline, defined as the first visit at which both MoCA to…
